# Outbreak of sexually transmitted *S. sonnei bla*_CTX-M-15_ in England: an epidemiological and genomic investigation

**DOI:** 10.1101/2024.10.14.24314996

**Authors:** Hannah Charles, David R. Greig, Craig Swift, Israel Olonade, Ian Simms, Katy Sinka, Kate S Baker, Gauri Godbole, Claire Jenkins

**Affiliations:** Blood Safety, Hepatitis, STI and HIV division, UK Health Security Agency, London, UK; Gastrointestinal Bacteria Reference Unit, UK Health Security Agency, London, UK; NIHR Health Protection Research Unit in Gastrointestinal Infections, University of Liverpool, Liverpool, UK; Department of Genetics, School of Biological Sciences, University of Cambridge, Cambridge, United Kingdom

## Abstract

The diarrhoeal disease, shigellosis, can be sustained as a sexually transmissible enteric illness among gay, bisexual, and other men who have sex with men (GBMSM). Multiple extensively drug-resistant strains of *Shigella* have been detected through genomic surveillance, which have typically been associated with plasmids carrying the gene variant *bla*_CTX-M-27_. We report an increase in likely sexually transmissible cases of *Shigella* carrying *bla*_CTX-M-15,_ which was previously associated with travel. In 2023, there were 117 cases belonging to the single 10-SNP single linkage cluster, t10.1814. While this cluster had been present in England since August 2019, genetic analyses revealed that *bla*_CTX-M-15_ entered the lineage on a novel resistance plasmid coincident with the first case of the outbreak. This highlights the shifting antimicrobial resistance landscape of sexually transmissible *Shigella* and the parallel emergence of resistance determinants against third generation cephalosporins in sexual transmission networks suggests high levels of antimicrobial selection pressure among GBMSM.
