## Supplementary table 1 for "Outbreak of sexually transmitted *S. sonnei bla*_CTX-M-15_ in England: an epidemiological and genomic investigation": Supplementary table 1.xlsx

### Sheet: Sheet1
Sample ID	NCBI BioSample accession	NCBI SRA accession (Illumina)	NCBI SRA accession (Nanopore)
206717	SAMN05004293	SRR3530612
207544	SAMN05750849	SRR4195769
209999	SAMN05004005	SRR3530462
217066	SAMN05980771	SRR4897472
223597	SAMN05966783	SRR4788259
229096	SAMN05004308	SRR3530625
229102	SAMN05004455	SRR3531863
229103	SAMN05004289	SRR3530608
229866	SAMN05004249	SRR3530568
231977	SAMN05965705	SRR4787426
235066	SAMN05004295	SRR3530614
238751	SAMN05004270	SRR3530590
244408	SAMN05004486	SRR3531885
245140	SAMN05004290	SRR3530609
245514	SAMN05004491	SRR3531890
245597	SAMN05004518	SRR3531917
249376	SAMN06015035	SRR5017524
249412	SAMN05003935	SRR3530395
257359	SAMN06005912	SRR5005282
257360	SAMN09298353	SRR7251031
257361	SAMN05981042	SRR4897770
257362	SAMN05966795	SRR4788277
257414	SAMN06005905	SRR5005272
257415	SAMN05980569	SRR4897357
260447	SAMN06018622	SRR5023928
261364	SAMN05966809	SRR4788271
262751	SAMN05965460	SRR4787194
264155	SAMN06006201	SRR5005563
265736	SAMN06018931	SRR5024231
265737	SAMN05980288	SRR4897131
267777	SAMN05356619	SRR3742271
267842	SAMN05356612	SRR3742264
267843	SAMN05356609	SRR3742261
270035	SAMN05965319	SRR4786997
271306	SAMN05964157	SRR4786271
271356	SAMN06018812	SRR5024080
279563	SAMN05980281	SRR4897118
279959	SAMN06006383	SRR5006358
282620	SAMN08359246	SRR6467515
283151	SAMN06006397	SRR5006354
285822	SAMN05965857	SRR4787852
285908	SAMN05966768	SRR4788253
285965	SAMN05980391	SRR4897179
291753	SAMN05980920	SRR4897651
292925	SAMN05965717	SRR4787433
292926	SAMN06005994	SRR5005348
298753	SAMN06006372	SRR5006355
299889	SAMN09227613	SRR7186893
300814	SAMN05966288	SRR4788074
306655	SAMN05980881	SRR4897609
307449	SAMN06006444	SRR5006418
308730	SAMN09285294	SRR7236683
310163	SAMN05980417	SRR4897212
312808	SAMN09276610	SRR7230334
315698	SAMN09276834	SRR7230678
320193	SAMN09233251	SRR7191644
320325	SAMN09396569	SRR7291927
321049	SAMN09380316	SRR7276956
322292	SAMN09276780	SRR7230345
322528	SAMN09387730	SRR7285579
323037	SAMN09222197	SRR7179994
323039	SAMN09284713	SRR7236604
329812	SAMN09388565	SRR7286558
330542	SAMN09225377	SRR7184249
335327	SAMN09228486	SRR7187769
337637	SAMN09384670	SRR7282632
338417	SAMN09290409	SRR7244333
343742	SAMN09266707	SRR7221108
358434	SAMN09295023	SRR7249712
361780	SAMN09257540	SRR7215516
362819	SAMN09276628	SRR7230325
365863	SAMN09444182	SRR7358269
368962	SAMN09458241	SRR7367540
368974	SAMN09266964	SRR7221276
369972	SAMN09276292	SRR7230233
372719	SAMN09268772	SRR7223055
373897	SAMN09380251	SRR7276888
373925	SAMN09228531	SRR7249713
374057	SAMN09232591	SRR7191548
378715	SAMN09388643	SRR7286625
381251	SAMN09388574	SRR7286565
381253	SAMN09294991	SRR7249684
381337	SAMN09395518	SRR7291586
381676	SAMN09302443	SRR7251476
381677	SAMN09266929	SRR7221234
381724	SAMN09380388	SRR7277756
382863	SAMN09276275	SRR7230221
382864	SAMN09388547	SRR7286532
387060	SAMN09380297	SRR7276916
387107	SAMN09284012	SRR7236442
387286	SAMN09387651	SRR7191690
388683	SAMN09294960	SRR7249505
389640	SAMN09372463	SRR7266809
392976	SAMN09380305	SRR7276963
392983	SAMN09228526	SRR7187793
394021	SAMN09214398	SRR7172303
395489	SAMN09214365	SRR7172258
399326	SAMN09276286	SRR7230226
399328	SAMN09257728	SRR7215569
399330	SAMN09375821	SRR7274794
399331	SAMN09228508	SRR7187782
399392	SAMN09384653	SRR7282625
401801	SAMN09302405	SRR7251430
404357	SAMN09284874	SRR7236627
404758	SAMN09228471	SRR7187532
410839	SAMN09388496	SRR7286489
412143	SAMN09290398	SRR7244316
412168	SAMN09388687	SRR7286676
412250	SAMN09238666	SRR7204354
412251	SAMN09228587	SRR7187877
412252	SAMN09396473	SRR7291672
412257	SAMN09295118	SRR7249783
414711	SAMN09396015	SRR7291658
414712	SAMN09298354	SRR7251029
414768	SAMN09298364	SRR7251037
416274	SAMN09211146	SRR7167540
416365	SAMN09372335	SRR7266380
418217	SAMN09388552	SRR7286531
418224	SAMN09462865	SRR7401641
420675	SAMN09396002	SRR7291655
420678	SAMN09388625	SRR7286610
420683	SAMN09371639	SRR7265628
423939	SAMN09290302	SRR7244221
424621	SAMN09222145	SRR7179910
425601	SAMN09266744	SRR7221194
427535	SAMN09348180	SRR7257118
427541	SAMN09268799	SRR7223080
429183	SAMN09388390	SRR7286183
429185	SAMN09298347	SRR7251024
429186	SAMN09396018	SRR7291657
429187	SAMN09276297	SRR7230240
430277	SAMN09284718	SRR7236603
431306	SAMN09372465	SRR7266805
433597	SAMN09225380	SRR7184257
433600	SAMN09233296	SRR7191685
435523	SAMN09268866	SRR7223145
436023	SAMN09459054	SRR7367579
436915	SAMN09387681	SRR7285533
438014	SAMN09233309	SRR7191677
438015	SAMN09233290	SRR7191687
438679	SAMN09385746	SRR7283727
438680	SAMN09371818	SRR7265932
438756	SAMN09388637	SRR7286623
440072	SAMN09371724	SRR7265845
440829	SAMN09376452	SRR7274829
441483	SAMN09395449	SRR7291548
442715	SAMN09238699	SRR7204347
443506	SAMN09238639	SRR7204426
443574	SAMN09376453	SRR7274815
444126	SAMN09227681	SRR7186921
444436
446637	SAMN09257850	SRR7215947
447649	SAMN09384645	SRR7282611
452004	SAMN09302412	SRR7251441
453943	SAMN09284745	SRR7236625
454838	SAMN09276817	SRR7230386
454896	SAMN09372333	SRR7266381
455161	SAMN09284700	SRR7236583
457339	SAMN09267003	SRR7221323
457957	SAMN09395444	SRR7291539
457959	SAMN09238669	SRR7204321
457960	SAMN09228578	SRR7187857
458549	SAMN09257763	SRR7215917
461138	SAMN09349111	SRR7257153
462045	SAMN09388586	SRR7286577
462057	SAMN09371835	SRR7265958
464036	SAMN09388460	SRR7286408
464053	SAMN09268840	SRR7223114
466043	SAMN09385827	SRR7283751
467364	SAMN09395484	SRR7291555
470357	SAMN09380295	SRR7276909
471560	SAMN09284737	SRR7236612
473903	SAMN09462924	SRR7401710
473919	SAMN09396578	SRR7291944
474920	SAMN09268860	SRR7223141
476477	SAMN09345827	SRR7256986
478241	SAMN09372469	SRR7266810
478560	SAMN09387782	SRR7285640
480719	SAMN09380351	SRR7277732
481516	SAMN09302409	SRR7251433
482175	SAMN09457629	SRR7367386
482178	SAMN09371782	SRR7265921
484685	SAMN09458621	SRR7367546
488693	SAMN09371841	SRR7265959
491037	SAMN09444210	SRR7358263
493395	SAMN09396021	SRR7291660
493396	SAMN09457924	SRR7367533
493401	SAMN09395995	SRR7291661
495819	SAMN09276825	SRR7230391
497218	SAMN09298294	SRR7250970
500428	SAMN09380257	SRR7276906
503449	SAMN09457570	SRR7367384
506082	SAMN09255823	SRR7215282
506083	SAMN09227732	SRR7187015
506384	SAMN09228605	SRR7187887
508268	SAMN09233312	SRR7191682
510177	SAMN09457575	SRR7367372
510179	SAMN09225369	SRR7184255
511867	SAMN09443982	SRR7358035
511869	SAMN09227611	SRR7186890
513296	SAMN09228826	SRR7187948
513499	SAMN09284738	SRR7236614
513545	SAMN09298355	SRR7251030
516211	SAMN09227674	SRR7186924
516959	SAMN09384643	SRR7282605
516960	SAMN09466971	SRR7407914
516961	SAMN09255597	SRR7215274
519450	SAMN09294992	SRR7249687
519499	SAMN09395217	SRR7290981
520607	SAMN09222102	SRR7179961
522017	SAMN09228617	SRR7187901
524187	SAMN09228488	SRR7187766
526138	SAMN09458043	SRR7367536
526165	SAMN09388425	SRR7286366
526799	SAMN09214426	SRR7172430
526800	SAMN09372449	SRR7266791
526805	SAMN09395251	SRR7291008
528514	SAMN09302472	SRR7251500
528517	SAMN09244107	SRR7208634
529270	SAMN09372450	SRR7266790
529271	SAMN09467075	SRR7407985
529866	SAMN09388578	SRR7286564
529867	SAMN09344394	SRR7256962
529875	SAMN09345823	SRR7256984
531307	SAMN09372491	SRR7266831
531321	SAMN09395167	SRR7290925
532494	SAMN09284002	SRR7236434
533449	SAMN09375811	SRR7274791
535365	SAMN09268822	SRR7223111
536075	SAMN09457635	SRR7367390
538466	SAMN09227639	SRR7186900
539167	SAMN09298306	SRR7250978
539877	SAMN09276816	SRR7230383
542161	SAMN09284734	SRR7236617
548608	SAMN09396527	SRR7291917
549526	SAMN09457858	SRR7367460
550674	SAMN09463002	SRR7401717
550683	SAMN09395406	SRR7291034
551519	SAMN09376662	SRR7286456
551526	SAMN09462858	SRR7401640
551530	SAMN09387394	SRR7358270
551543	SAMN09395534	SRR7291601
551561	SAMN09395282	SRR7290995
551563	SAMN09457215	SRR7367214
551564	SAMN09395557	SRR7291610
551565	SAMN09395139	SRR7290899
551574	SAMN09396564	SRR7291933
553863	SAMN09443959	SRR7358012
555327	SAMN09475594	SRR7416064
556789	SAMN09476353	SRR7417184
559078	SAMN09489717	SRR7439078
559083	SAMN09489716	SRR7439067
559084	SAMN09489719	SRR7439071
559823	SAMN09519651	SRR7456561
559825	SAMN09519659	SRR7456567
560727	SAMN09519650	SRR7456553
560729	SAMN09519658	SRR7456560
561051	SAMN09521694	SRR7457851
563002	SAMN09606985	SRR7474042
563036	SAMN09607014	SRR7474132
563481	SAMN09628513	SRR7495421
565169	SAMN09628518	SRR7495423
565170	SAMN09628514	SRR7495422
565483	SAMN09633668	SRR7500911
566183	SAMN09633731	SRR7500939
568397	SAMN09658579	SRR7522847
568398	SAMN09658577	SRR7522842
568400	SAMN09658586	SRR7522850
569963	SAMN09666247	SRR7527628
570007	SAMN09666243	SRR7527630
570010	SAMN09666260	SRR7527635
570862	SAMN09666252	SRR7527631
572159	SAMN09710663	SRR7588695
572541	SAMN09710742	SRR7588721
572543	SAMN10068507	SRR7842144
573640	SAMN09710694	SRR7588723
574247	SAMN09710747	SRR7588686
577862	SAMN10058050	SRR7827056
577915	SAMN10075550	SRR7850035
579168	SAMN10086438	SRR7873472
579964	SAMN10057184	SRR7826920
581342	SAMN10075649	SRR7850134
581343	SAMN10075576	SRR7850066
581345	SAMN10079551	SRR7866091
582810	SAMN10068466	SRR7842106
582944	SAMN10065467	SRR7839308
582948	SAMN10075515	SRR7850008
584699	SAMN10079586	SRR7866112
585216	SAMN10075510	SRR7849994
585224	SAMN10068477	SRR7842119
585992	SAMN10057270	SRR7826976
585994	SAMN10068448	SRR7842097
587336	SAMN10068481	SRR7842125
587342	SAMN10065478	SRR7839319
587343	SAMN10075567	SRR7850055
587371	SAMN10065393	SRR7836288
587385	SAMN10068489	SRR7842131
587387	SAMN10068490	SRR7842126
587389	SAMN10064173	SRR7833091
590894	SAMN10068526	SRR7842168
590896	SAMN10075556	SRR7850051
591147	SAMN10057238	SRR7826946
591149	SAMN10075640	SRR7850136
591828	SAMN10066330	SRR7839347
591954	SAMN10065466	SRR7839304
591955	SAMN10068499	SRR7842136
591956	SAMN10075669	SRR7850161
592680	SAMN10075725	SRR7850205
595709	SAMN10064181	SRR7833102
595711	SAMN10066959	SRR7841123
598081	SAMN10057187	SRR7826933
599524	SAMN10075526	SRR7850028
600771	SAMN10058225	SRR7827993
601580	SAMN10064190	SRR7833103
601589	SAMN10075626	SRR7850121
602674	SAMN10079582	SRR7866114
604904	SAMN10079599	SRR7866099
604916	SAMN10079618	SRR7866100
604975	SAMN10079543	SRR7866070
606222	SAMN10103185	SRR7890020
606230	SAMN10103171	SRR7890114
607384	SAMN10104744	SRR7892121
607389	SAMN10104737	SRR7892119
607844	SAMN10106074	SRR7892533
609361	SAMN10118251	SRR7896000
609467	SAMN10118242	SRR7895999
610802	SAMN10146730	SRR7943898
610809	SAMN10146754	SRR7943920
613849	SAMN10166847	SRR7956012
613851	SAMN10166997	SRR7956009
613852	SAMN10166981	SRR7956022
615674	SAMN10185925	SRR7974370
616246	SAMN10187119	SRR7975988
616247	SAMN10187106	SRR7975977
619947	SAMN10238129	SRR8052199
623570	SAMN10281972	SRR8097511
624422	SAMN10281915	SRR8097455
624430	SAMN10269703	SRR8086712
624435	SAMN10281888	SRR8097464
624442	SAMN10238117	SRR8086720
625703	SAMN10269713	SRR8086737
627271	SAMN10330874	SRR8114788
627378	SAMN10336668	SRR8117834
627422	SAMN10330877	SRR8114772
627427	SAMN10330875	SRR8114766
632377	SAMN10368178	SRR8148954
632984	SAMN10396733	SRR8176555
633009	SAMN10392792	SRR8172606
633011	SAMN10392800	SRR8172607
633418	SAMN10392880	SRR8172609
633489	SAMN10388376	SRR8166005
633491	SAMN10388386	SRR8166012
633503	SAMN10388374	SRR8166009
633514	SAMN10392791	SRR8172610
633518	SAMN10392795	SRR8172599
634853	SAMN10396732	SRR8176540
634855	SAMN10396729	SRR8176547
636284	SAMN10410473	SRR8182581
636373	SAMN10410472	SRR8183260
637829	SAMN10432929	SRR8194840
637887	SAMN10455892	SRR8217588
637890	SAMN10432940	SRR8194856
637892	SAMN10432942	SRR8194864
637893	SAMN10432932	SRR8194837
638122	SAMN10437818	SRR8201567
638124	SAMN10437819	SRR8201569
638125	SAMN10437820	SRR8201565
638735	SAMN10438528	SRR8204008
638792	SAMN10438520	SRR8204010
641046	SAMN10464428	SRR8238022
643229	SAMN10478639	SRR8244724
644171	SAMN10499949	SRR8263043
644200	SAMN10499955	SRR8263045
645975	SAMN10505995	SRR8268971
646033	SAMN10505997	SRR8268968
647931	SAMN10521767	SRR8281086
647934	SAMN10521786	SRR8281115
648576	SAMN10521712	SRR8281078
649041	SAMN10535812	SRR8293486
649907	SAMN10535818	SRR8293479
649917	SAMN10536505	SRR8293755
649920	SAMN10535833	SRR8293492
651097	SAMN10581176	SRR8299399
651100	SAMN10586090	SRR8304474
652027	SAMN10590378	SRR8307273
652031	SAMN10599940	SRR8325548
654011	SAMN10639966	SRR8366130
655402	SAMN10643318	SRR8369247
656804	SAMN10639963	SRR8366133
656806	SAMN10639960	SRR8366128
656810	SAMN10643320	SRR8369248
657148	SAMN10643315	SRR8369243
657265	SAMN10643317	SRR8369242
658640	SAMN10664426	SRR8381973
658642	SAMN10643316	SRR8369244
659314	SAMN10662860	SRR8380556
659318	SAMN10662872	SRR8380563
659415	SAMN10666741	SRR8382246
660015	SAMN10686186	SRR8385379
660449	SAMN10664427	SRR8381976
661126	SAMN10705987	SRR8405054
661127	SAMN10705523	SRR8405057
662760	SAMN10715214	SRR8419087
662786	SAMN10715212	SRR8419427
662787	SAMN10719761	SRR8427499
662914	SAMN10715202	SRR8419002
664890	SAMN10741826	SRR8440734
664893	SAMN10752112	SRR8444439
664965	SAMN10741821	SRR8440737
666467	SAMN10752148	SRR8444441
668839	SAMN10780920	SRR8464947
669769	SAMN10788853	SRR8473234
669771	SAMN10775060	SRR8457029
670226	SAMN10780917	SRR8464949
673609	SAMN10848030	SRR8508335
673611	SAMN10848026	SRR8508342
673613	SAMN10848031	SRR8508336
673623	SAMN10848028	SRR8508340
673663	SAMN10866847	SRR8523758
673665	SAMN10866845	SRR8523764
674378	SAMN10866848	SRR8523765
675627	SAMN10853989	SRR8513687
678074	SAMN10867268	SRR8524548
681339	SAMN10907341	SRR8553837
681364	SAMN10907339	SRR8553841
681365	SAMN10907336	SRR8553835
682291	SAMN10922023	SRR8568231
682299	SAMN10910863	SRR8558586
683170	SAMN10910794	SRR8558512
683184	SAMN10910864	SRR8558526
683652	SAMN10921931	SRR8568154
686681	SAMN10962826	SRR8588620
687586	SAMN10960665	SRR8586206
688976	SAMN10977193	SRR8599082
690341	SAMN11024227	SRR8634610
691190	SAMN11024191	SRR8634609
691191	SAMN11024202	SRR8634622
693365	SAMN11043558	SRR8656993
693367	SAMN11043570	SRR8656995
695989	SAMN11056699	SRR8670884
697715	SAMN11095638	SRR8704597
697924	SAMN11095642	SRR8704596
702871	SAMN11155086	SRR8737850
702976	SAMN11155074	SRR8737843
702991	SAMN11155083	SRR8737852
704376	SAMN11162230	SRR8746514
704747	SAMN17516837	SRR8740647
707069	SAMN11236668	SRR8771460
707105	SAMN11236674	SRR8771434
707106	SAMN11236670	SRR8771456
707234	SAMN11236667	SRR8771453
709085	SAMN11245246	SRR8775482
712544	SAMN11290899	SRR8820015
712548	SAMN11290909	SRR8820077
714721	SAMN11309695	SRR8832711
714805	SAMN11347176	SRR8856256
716067	SAMN11309550	SRR8832684
720124	SAMN11392256	SRR8878447
720173	SAMN11360178	SRR8866687
720700	SAMN11382453	SRR8873628
722421	SAMN11457177	SRR8924477
728391	SAMN11474739	SRR8936110
728393	SAMN11474750	SRR8936120
728786	SAMN11518873	SRR8979697
728849	SAMN11518928	SRR8979719
730747	SAMN11522397	SRR8981797
731009	SAMN12008138	SRR9259171
731840	SAMN11570036	SRR9007502
735163	SAMN11582177	SRR9018545
735852	SAMN12007320	SRR9260897
737248	SAMN11637069	SRR9050409
741056	SAMN11674906	SRR9083747
741705	SAMN12007609	SRR9260046
741707	SAMN12008000	SRR9259535
743208	SAMN11787068	SRR9095166
745317	SAMN12007280	SRR9259954
745892	SAMN12007638	SRR9259112
746909	SAMN12007297	SRR9259392
746915	SAMN12007904	SRR9260664
748793	SAMN11934993	SRR9178549
752166	SAMN12007404	SRR9260354
752180	SAMN12007587	SRR9260900
752184	SAMN12007276	SRR9259313
753237	SAMN12007381	SRR9260990
753241	SAMN12007282	SRR9258481
755153	SAMN11997393	SRR9222608
756263	SAMN12007595	SRR9259160
756266	SAMN12023319	SRR9273331
757910	SAMN12069710	SRR9306495
760295	SAMN12079187	SRR9311818
760303	SAMN12079186	SRR9311812
761658	SAMN12108479	SRR9335419
762383	SAMN12123107	SRR9586552
763037	SAMN12123102	SRR9586539
764551	SAMN12137277	SRR9595020
764555	SAMN12137273	SRR9595006
765150	SAMN12162850	SRR9613015
765664	SAMN12165599	SRR9613634
767695	SAMN12190978	SRR9620975
767703	SAMN12190984	SRR9620978
769819	SAMN12238387	SRR9661220
769820	SAMN12256426	SRR9671847
770118	SAMN12256408	SRR9671539
773369	SAMN12265711	SRR9678250
773678	SAMN12326878	SRR9720393
774384	SAMN12324416	SRR9719290
776698	SAMN12326880	SRR9720384
777392	SAMN12364527	SRR9836885
777452	SAMN12364532	SRR9836903
779181	SAMN12374093	SRR9845581
779239	SAMN12374103	SRR9845577
779369	SAMN12374096	SRR9845578
779928	SAMN12415792	SRR9874811
780173	SAMN12415811	SRR9874790
780474	SAMN12422890	SRR9886061
783127	SAMN12495259	SRR9899922
785026	SAMN12550027	SRR9944893
785028	SAMN12550032	SRR9944900
786600	SAMN12558214	SRR9947517
786621	SAMN12558207	SRR9947467
787163	SAMN12567545	SRR9961607
787276	SAMN12567529	SRR9961604
787280	SAMN12567547	SRR9961609
789938	SAMN12589602	SRR9988862
790458	SAMN12610444	SRR10005855
790577	SAMN12610390	SRR10005831
795128	SAMN12658589	SRR10036688
795372	SAMN12637355	SRR10037531	SRR30207876
799210	SAMN12673065	SRR10056645
801162	SAMN12717740	SRR10088450	SRR30207875
802696	SAMN12751029	SRR10120197
802856	SAMN12751021	SRR10120191
804377	SAMN12775138	SRR10133041
804378	SAMN12775148	SRR10133063
804382	SAMN12775153	SRR10133060
806097	SAMN12868773	SRR10198857
806098	SAMN12868764	SRR10198854
806332	SAMN12909605	SRR10228131
806340	SAMN12909643	SRR10228164
808077	SAMN12909645	SRR10228160
810039	SAMN12881818	SRR10212206
810044	SAMN12881837	SRR10212226
810139	SAMN12900103	SRR10219454
810142	SAMN12881707	SRR10212135
814371	SAMN12909712	SRR10228527
814377	SAMN12909641	SRR10228149
815672	SAMN12924226	SRR10236643
816265	SAMN12995133	SRR10247333
816272	SAMN12995087	SRR10247130
817337	SAMN12995132	SRR10247341
819799	SAMN13022779	SRR10271367
819800	SAMN13022784	SRR10271372
821185	SAMN13050732	SRR10302287
822589	SAMN13059411	SRR10312197
822597	SAMN13059407	SRR10312194
824507	SAMN13065243	SRR10314873
828287	SAMN13134335	SRR10352168
829014	SAMN13172485	SRR10380818
829111	SAMN13149327	SRR10357098
831307	SAMN13181365	SRR10386568
832146	SAMN13208412	SRR10397409
832147	SAMN13208424	SRR10397405
832148	SAMN13208425	SRR10397410
832767	SAMN13208397	SRR10397392
832769	SAMN13223246	SRR10403891
833388	SAMN13223257	SRR10403899
834780	SAMN13244692	SRR10419612
834862	SAMN13253817	SRR10424219
835450	SAMN13265353	SRR10431583
838540	SAMN13295241	SRR10466993
841427	SAMN13353894	SRR10513252
841882	SAMN13378985	SRR10519456
841935	SAMN13378996	SRR10519464
841937	SAMN13378961	SRR10519436
842007	SAMN13378957	SRR10519435
842019	SAMN13378981	SRR10519443
844006	SAMN13385566	SRR10527361
844967	SAMN13429270	SRR10559562
845727	SAMN13429330	SRR10559595
845732	SAMN13429295	SRR10559611
845734	SAMN13429296	SRR10559575
846533	SAMN13440792	SRR10566687
850048	SAMN13501835	SRR10599015
850148	SAMN13501130	SRR10598975
850152	SAMN13501894	SRR10599116
850156	SAMN13501898	SRR10599991
850310	SAMN13508315	SRR10605725
851994	SAMN13541985	SRR10666903
854004	SAMN13564828	SRR10693122
854928	SAMN13578021	SRR10698329
855526	SAMN13637763	SRR10741850
855554	SAMN13637760	SRR10742422
860011	SAMN13673613	SRR10760841
860070	SAMN13673623	SRR10760851
866365	SAMN13810270	SRR10858714
866427	SAMN13810258	SRR10858718
866437	SAMN13810301	SRR10858745
868345	SAMN13830647	SRR10874275
869081	SAMN13838183	SRR10879425
869085	SAMN13830646	SRR10874279
869091	SAMN20602984	SRR15361795
873429	SAMN13884525	SRR10915001
874837	SAMN13892635	SRR10916960
874906	SAMN13892638	SRR10917029
876057	SAMN13918763	SRR10962107
877283	SAMN13929750	SRR10971421
877301	SAMN13929771	SRR10971409
880370	SAMN13991596	SRR11016597
880375	SAMN13991616	SRR11016592
882765	SAMN12924225	SRR10236651
882823	SAMN14064778	SRR11041457
883949	SAMN14070754	SRR11048309
883956	SAMN14071206	SRR11048338
885201	SAMN14096912	SRR11080624
888650	SAMN14120848	SRR11096700
888653	SAMN14120840	SRR11096683
891498	SAMN14161395	SRR11142357
891540	SAMN14161301	SRR11142340
892676	SAMN14230657	SRR11195324
893916	SAMN14247777	SRR11206407
893946	SAMN14247778	SRR11206457
894912	SAMN14247774	SRR11206529
896101	SAMN14258912	SRR11215155
896103	SAMN14258906	SRR11215168
898797	SAMN14418026	SRR11361864
898878	SAMN14420724	SRR11363385
898881	SAMN14417776	SRR11361777
899834	SAMN14417869	SRR11361817
900580	SAMN14418054	SRR11361852
903344	SAMN14417887	SRR11361819
903364	SAMN14418045	SRR11361862
903523	SAMN14417602	SRR11361399
903562	SAMN14418033	SRR11361855
907287	SAMN14417781	SRR11361780	SRR30207874
907291	SAMN14449613	SRR11425054
908920	SAMN14417697	SRR11361747
913800	SAMN14544801	SRR11488041
914462	SAMN14479749	SRR11442297
914896	SAMN14479721	SRR11442258
915426	SAMN14479727	SRR11442273
916834	SAMN14505160	SRR11456904
916840	SAMN14521701	SRR11467424
918376	SAMN14560307	SRR11513765
918398	SAMN14544786	SRR11488049
918423	SAMN14560309	SRR11514034
919605	SAMN14544811	SRR11488050
921479	SAMN14655839	SRR11583619
932598	SAMN14655849	SRR11583624
941449	SAMN14783157	SRR11657088
943440	SAMN14928016	SRR11791545
944752	SAMN14973517	SRR11812394
950389	SAMN15103401	SRR11927480
956716	SAMN15399972	SRR12109949
978921	SAMN15933636	SRR12541337
985930	SAMN16122024	SRR12630737
1007451	SAMN16532975	SRR12884838
1016200	SAMN16621726	SRR12963015
1037615	SAMN16961324	SRR13168767
1044975	SAMN17071952	SRR13248013
1098114	SAMN41660031	SRR29270328
1099142	SAMN41660081	SRR29270400
1100486	SAMN41660089	SRR29270382
1100487	SAMN41660312	SRR29270785
1100488	SAMN41677342	SRR29286101
1100490	SAMN41660006	SRR29270308
1104662	SAMN41660168	SRR29270444
1106027	SAMN18059586	SRR13785624
1106668	SAMN18039466	SRR13771535
1110490	SAMN41643317	SRR29259403
1113771	SAMN41643281	SRR29259275
1113773	SAMN41643346	SRR29259492
1114858	SAMN41643336	SRR29259471
1116528	SAMN41643183	SRR29259442
1116531	SAMN38800730	SRR27195581
1116533
1118848	SAMN41643173	SRR29259267
1120281	SAMN41643268	SRR29259323
1124599	SAMN41643261	SRR29259468
1125056	SAMN41643363	SRR29259502
1128068	SAMN41643075	SRR29259164
1128069	SAMN41643157	SRR29259178
1128411	SAMN41643257	SRR29259399
1128433	SAMN41643265	SRR29259359
1134957	SAMN41643171	SRR29259183
1137623	SAMN41637123	SRR29256286
1139891	SAMN41637023	SRR29256232
1139893	SAMN41644104	SRR29260122
1139898	SAMN41637163	SRR29256351
1141667	SAMN41637042	SRR29256221
1141670	SAMN41636929	SRR29256102
1144876	SAMN41636954	SRR29256080
1152692	SAMN41636943	SRR29256078
1154529	SAMN41637168	SRR29256299
1155668	SAMN38800750	SRR27195647
1155888	SAMN41637016	SRR29256144
1155889	SAMN41636904	SRR29256065
1155892	SAMN38800720	SRR27195598
1155894	SAMN41636934	SRR29256132
1156209	SAMN18763742	SRR14255023
1160349	SAMN41629766	SRR29252599
1160603	SAMN38800733	SRR27195593
1161898	SAMN41629545	SRR29252388
1161901	SAMN41629718	SRR29252547
1161904	SAMN41629717	SRR29252546
1164754	SAMN41629490	SRR29252354
1164759	SAMN41629548	SRR29252419
1164762	SAMN41629572	SRR29252443
1165611	SAMN41629471	SRR29252317
1165615	SAMN41629665	SRR29252485
1165616	SAMN41629563	SRR29252392
1165618	SAMN38800741	SRR27195622
1166893	SAMN41629603	SRR29252455
1166895	SAMN41629646	SRR29252522
1168352	SAMN18987009	SRR14407961
1169451	SAMN38800757	SRR27196171
1170161	SAMN41629577	SRR29252437
1171690	SAMN41629759	SRR29252592
1171725	SAMN41629606	SRR29252446
1171732	SAMN41629608	SRR29252447
1171987	SAMN41629686	SRR29252543
1171989	SAMN41629672	SRR29252489
1171991	SAMN38836082	SRR27205393
1172884	SAMN41609150	SRR29241136
1175931	SAMN41608991	SRR29241121
1176742
1176744
1179223	SAMN41608928	SRR29241022
1179983	SAMN38800732	SRR27195627
1179985	SAMN38800729	SRR27195641
1181070	SAMN41609031	SRR29241272
1181910	SAMN38800719	SRR27195642
1184387	SAMN41608874	SRR29240947
1184388	SAMN41608915	SRR29241056
1184812	SAMN41594098	SRR29225513
1184814	SAMN41594193	SRR29225624
1185997	SAMN41594046	SRR29225592
1185998	SAMN41595568	SRR29226740
1185999	SAMN38800784	SRR27196201
1187697	SAMN41594101	SRR29225530
1189397	SAMN38800762	SRR27196185
1189726	SAMN41594131	SRR29225560
1190594	SAMN41594147	SRR29225595
1190596	SAMN41595553	SRR29225641
1190599	SAMN38800737	SRR27195580
1190600	SAMN41594048	SRR29225525
1191487	SAMN41595584	SRR29225836
1191488	SAMN41594083	SRR29225538
1191491	SAMN41594215	SRR29225614
1192447	SAMN38800775	SRR27196183
1192452	SAMN38800718	SRR27195579
1193306	SAMN38833905	SRR27205306
1193661	SAMN41595561	SRR29226763
1193662	SAMN41595637	SRR29225734
1193667	SAMN41594118	SRR29225514
1193690	SAMN19658351	SRR14783128
1193694	SAMN19658357	SRR14782977
1194424	SAMN41593977	SRR29225710
1195551	SAMN41574729	SRR29208824
1196391	SAMN38800772	SRR27196194
1196393	SAMN41574686	SRR29208819
1196887	SAMN41574473	SRR29208584
1197283	SAMN41595638	SRR29227491
1198090	SAMN41574578	SRR29208718
1198092	SAMN41574630	SRR29208721
1199929	SAMN41574498	SRR29208574
1199931	SAMN41574585	SRR29208678
1199933	SAMN41574556	SRR29208632
1200155	SAMN41574685	SRR29208810
1200158	SAMN41574727	SRR29208826
1202401	SAMN41560920	SRR29200034
1202402	SAMN41560956	SRR29200078
1202403	SAMN41561170	SRR29200345
1202407	SAMN41574676	SRR29208772
1204842	SAMN38800861	SRR27196207
1205742	SAMN41561083	SRR29200233
1205744	SAMN41560962	SRR29200100
1205745	SAMN41561177	SRR29200361
1205747	SAMN41561219	SRR29200388
1206078	SAMN38800742	SRR27195584
1206080	SAMN41560803	SRR29199957
1207085	SAMN41560804	SRR29199960
1208523	SAMN41560814	SRR29199992
1208526	SAMN41560970	SRR29200094
1208528	SAMN38800721	SRR27195626
1208531	SAMN38800726	SRR27195578
1208533	SAMN38800746	SRR27195645
1209507	SAMN41550095	SRR29188602
1210893	SAMN41550276	SRR29188707
1213911	SAMN38800745	SRR27195644
1213914	SAMN38800727	SRR27195589
1213915	SAMN41550225	SRR29188625
1213916	SAMN41550023	SRR29188568
1216009	SAMN38800716	SRR27195640
1216979	SAMN41550018	SRR29188561
1216983	SAMN41561091	SRR29200275
1216984	SAMN38800789	SRR27196204
1217586	SAMN38800740	SRR27195599
1218492	SAMN41535713	SRR29184131
1219411	SAMN38800859	SRR27196206
1220766	SAMN41535607	SRR29184024
1220768	SAMN41535718	SRR29184146
1220770	SAMN38833902	SRR27205302
1220775	SAMN41535608	SRR29184028
1220776	SAMN41535706	SRR29184122
1223140	SAMN38800776	SRR27196190
1223746	SAMN41561162	SRR29200344
1223827	SAMN41535591	SRR29184008
1223834	SAMN41535819	SRR29184226
1224799	SAMN41560816	SRR29199976
1224801	SAMN38800760	SRR27196180
1224804	SAMN38800709	SRR27195597
1226442	SAMN41535724	SRR29184133
1226448	SAMN41535736	SRR29184166
1226451	SAMN38800768	SRR27196193
1228710	SAMN38800761	SRR27196191
1228849	SAMN41528924	SRR29176983
1228850	SAMN41528715	SRR29176822
1228854	SAMN38834817	SRR27205311
1230145	SAMN41528709	SRR29176834
1230146	SAMN41528736	SRR29176821
1230151	SAMN38800736	SRR27195586
1232124	SAMN41528806	SRR29176920
1232161	SAMN41528927	SRR29176995
1233175	SAMN41528772	SRR29176909
1233177	SAMN41535810	SRR29184203
1233183	SAMN38800753	SRR27195648
1233185	SAMN41528833	SRR29176929
1233186	SAMN41528878	SRR29176990
1233200	SAMN41528762	SRR29176904
1233204	SAMN41528622	SRR29176725	SRR30207873
1234739	SAMN41528877	SRR29176989
1238669	SAMN41516332	SRR29154736
1238672	SAMN38800783	SRR27196199
1238744	SAMN41516330	SRR29155152
1238749	SAMN41516402	SRR29154990
1238750	SAMN41516252	SRR29154774
1238751	SAMN41516293	SRR29154873
1239782	SAMN41516241	SRR29154737
1241327	SAMN41516360	SRR29154948
1241330	SAMN38800763	SRR27196181
1241413	SAMN41515913	SRR29154314
1241704	SAMN41528858	SRR29176953
1246759	SAMN41516311	SRR29154821
1249207	SAMN41516309	SRR29154777
1251805	SAMN41516237	SRR29154968
1252514	SAMN41528860	SRR29176943
1259401	SAMN41516831	SRR29155164
1259403	SAMN38801372	SRR27196358
1260757	SAMN38834827	SRR27205307
1260759	SAMN41500211	SRR29138086
1263703	SAMN38800710	SRR27195583
1263704	SAMN41500205	SRR29137110
1270931	SAMN38800752	SRR27196174
1270936	SAMN41500490	SRR29138367
1271023	SAMN38800743	SRR27195577
1271041	SAMN41528846	SRR29176952
1271057	SAMN41500527	SRR29138384
1271133	SAMN41500771	SRR29138559
1271134	SAMN41500601	SRR29138501
1271136	SAMN38800712	SRR27195592
1271137	SAMN41482066	SRR29120024
1271201	SAMN38800787	SRR27196203
1271203	SAMN41481871	SRR29118719
1274422	SAMN38800758	SRR27196172
1274426	SAMN38800723	SRR27195628
1275898	SAMN41481866	SRR29118718
1276830	SAMN20490390	SRR15299567
1277395	SAMN38800771	SRR27196178
1277397	SAMN38800767	SRR27196192
1280793	SAMN38800722	SRR27195591
1280794	SAMN38800738	SRR27195623
1280798	SAMN38834820	SRR27205309
1282729	SAMN38800773	SRR27196187
1282733	SAMN38800714	SRR27195595
1289738	SAMN41482089	SRR29118921
1291956	SAMN41464934	SRR29091108
1291958	SAMN38833892	SRR27205304
1292192	SAMN41465051	SRR29091232
1295324	SAMN38800731	SRR27195587
1295325	SAMN41464935	SRR29091115
1296342	SAMN38800734	SRR27195596
1296343	SAMN41465230	SRR29091405
1296344	SAMN38800778	SRR27196179
1297312	SAMN41464999	SRR29091195
1297313	SAMN41465106	SRR29091310
1297314	SAMN41465187	SRR29091390
1297319	SAMN38800739	SRR27195630
1297320	SAMN41465079	SRR29091234
1302413	SAMN38800764	SRR27196184
1302414	SAMN38800728	SRR27195582
1302486	SAMN38800765	SRR27196186
1302493	SAMN41465177	SRR29091388
1304251	SAMN38800769	SRR27196196
1304252	SAMN38800715	SRR27195594
1307346	SAMN38800749	SRR27195650
1307347	SAMN41452610	SRR29080050
1307348	SAMN38800766	SRR27196189
1313149	SAMN38800724	SRR27195625
1313150	SAMN38833910	SRR27205303
1314998	SAMN38800754	SRR27196173
1315001	SAMN41452524	SRR29079982
1317917	SAMN38834824	SRR27205308
1318165	SAMN38836399	SRR27205590
1318166	SAMN38835758	SRR27205385	SRR30207872
1318167	SAMN38800788	SRR27196200
1319198	SAMN38800744	SRR27195643
1319459	SAMN38800774	SRR27196195
1319509	SAMN38800777	SRR27196182
1320032	SAMN38800711	SRR27195585
1322430	SAMN38800786	SRR27196197
1322433	SAMN41449200	SRR29077777
1323644	SAMN41449274	SRR29077819
1324211	SAMN20849361	SRR15512411
1325051	SAMN41449102	SRR29077636
1327281	SAMN38800755	SRR27196176
1327283	SAMN38800748	SRR27195649
1328204	SAMN38800770	SRR27196188
1328909	SAMN38800779	SRR27196177
1328911	SAMN41449238	SRR29077794
1328928	SAMN41449205	SRR29077748
1328951	SAMN41452627	SRR29080079
1329936	SAMN41449242	SRR29077789
1329938	SAMN38800735	SRR27195588
1329939	SAMN38800785	SRR27196198
1329942	SAMN41449241	SRR29077749
1331503	SAMN41452377	SRR29079863
1331505	SAMN41449044	SRR29077548
1331507	SAMN38800756	SRR27196170
1331508	SAMN38800725	SRR27195629
1332325	SAMN38800747	SRR27195651
1334947	SAMN41444054	SRR29070864
1337042	SAMN39575475	SRR27696324
1337046	SAMN39575416	SRR27696287
1337047	SAMN39575482	SRR27696327
1342422	SAMN39575507	SRR27696417
1342805	SAMN39575426	SRR27696289
1342806	SAMN41443293	SRR29070807
1342807	SAMN41444186	SRR29070940
1343566	SAMN21386893	SRR15842486
1346684	SAMN39575550	SRR27696421
1346705	SAMN41444208	SRR29074276
1347434	SAMN41444003	SRR29070824
1347470	SAMN39575500	SRR27696418
1348480	SAMN41444188	SRR29070996
1348487	SAMN41449264	SRR29077787
1351440	SAMN41444243	SRR29070983
1351634	SAMN41444250	SRR29071170
1355241	SAMN41444159	SRR27696369
1358255	SAMN41427974	SRR29061240
1358256	SAMN39575420	SRR27696286
1358262	SAMN39575419	SRR27696284
1358278	SAMN39575471	SRR27696323
1361802	SAMN39575425	SRR27696271
1361806	SAMN41428112	SRR29061326
1364286	SAMN39609420	SRR27724379
1364294	SAMN39609249	SRR27724372
1364753	SAMN39609423	SRR27724380
1364757	SAMN39609250	SRR27724342
1367033	SAMN41428158	SRR29061399
1367040	SAMN39575480	SRR27696328
1367146	SAMN39575415	SRR27696252
1373618	SAMN41428029	SRR29061264
1373620	SAMN39575472	SRR27696320
1373677	SAMN39575422	SRR27696313
1376270	SAMN41428187	SRR29061438
1376271	SAMN39575477	SRR27696316
1382299	SAMN39575474	SRR27696321
1385495	SAMN39575418	SRR27696285
1480897	SAMN22044340	SRR16194391
1480994	SAMN22021205	SRR16173636
1497163	SAMN22214558	SRR16291012
1502196	SAMN22657138	SRR16612616
1507379	SAMN22605387	SRR16598676
1518836	SAMN22935768	SRR16821273
1519721	SAMN22962688	SRR16842843
1519755	SAMN22962676	SRR16842826
1527837	SAMN23134809	SRR16940973
1527854	SAMN23134804	SRR16940985
1528920	SAMN23243351	SRR16966774
1529030	SAMN23284034	SRR16976040
1534294	SAMN23441074	SRR17038709
1534306	SAMN23441105	SRR17038739
1534336	SAMN23441082	SRR17038716
1538007	SAMN23569621	SRR17099017
1538717	SAMN23605158	SRR17120129
1539339	SAMN23637415	SRR17130661
1539372	SAMN23637413	SRR17130663
1540544	SAMN23706765	SRR17144064
1543342	SAMN23928125	SRR17205322
1545521	SAMN24251759	SRR17281192
1545522	SAMN24251634	SRR17281158
1545941	SAMN24118989	SRR17248079
1545948	SAMN24119014	SRR17248095
1547175	SAMN24198991	SRR17269288
1549047	SAMN31765283	SRR22318671
1549064
1550766	SAMN24286932	SRR17296989
1551505	SAMN24369412	SRR17322489
1552495	SAMN24386973	SRR17327780
1552506	SAMN24386980	SRR17327793
1552944	SAMN24405084	SRR17331188
1554585	SAMN24539578	SRR17398014
1554591	SAMN24539580	SRR17398015
1555254	SAMN24563611	SRR17399986
1555271	SAMN24563604	SRR17399985
1555276	SAMN24563603	SRR17399984
1555600	SAMN24579077	SRR17405911
1556175	SAMN24694335	SRR17468141
1556180	SAMN24694323	SRR17468136
1556210	SAMN24694331	SRR17468140
1556220	SAMN24694325	SRR17468137
1559045	SAMN24848249	SRR17562229
1564971	SAMN25182227	SRR17704187
1564977	SAMN25182215	SRR17704101
1565817	SAMN25209030	SRR17713395
1567265	SAMN25337427	SRR17786804
1569098	SAMN25488166	SRR17830179
1569125	SAMN25488185	SRR17830187
1569937	SAMN25488181	SRR17830183
1571742	SAMN25654161	SRR17887032
1571779	SAMN25686121	SRR17892971
1571873	SAMN25686126	SRR17892974
1571875	SAMN25686157	SRR17893166
1574518	SAMN25867823	SRR17988588
1574541	SAMN25884780	SRR18000286
1576284	SAMN25941530	SRR18017708
1576312	SAMN25941507	SRR18018934
1578886	SAMN26026514	SRR18060329
1580568	SAMN26101803	SRR18080553
1580608	SAMN26101807	SRR18080544
1581601	SAMN26137391	SRR18089758
1582624	SAMN26199606	SRR18114327
1583384	SAMN26234310	SRR18131770
1585808	SAMN26285651	SRR18157008
1587804	SAMN26420000	SRR18214894
1588399	SAMN26419981	SRR18214895
1588400	SAMN26419993	SRR18214739
1591740	SAMN26542793	SRR18280734
1591772	SAMN26542794	SRR18280732
1591794	SAMN26542790	SRR18280731
1592287	SAMN26631382	SRR18312999
1593329	SAMN26631385	SRR18313005
1593343	SAMN26631388	SRR18312992
1593370	SAMN26631383	SRR18312991
1594529	SAMN26679741	SRR18333347
1595766	SAMN26679721	SRR18333592
1595788	SAMN26679925	SRR18333781
1598247	SAMN26855454	SRR18402562
1600194	SAMN26855460	SRR18401511
1600206	SAMN26855370	SRR18404004
1602607	SAMN26977441	SRR18487722
1603801	SAMN27023955	SRR18506541
1603806	SAMN27023976	SRR18506916
1603810	SAMN27024012	SRR18506945
1603864	SAMN27023970	SRR18506923
1603962	SAMN27023975	SRR18506909
1607786	SAMN27255985	SRR18583946
1608557	SAMN27278868	SRR18589168
1610390	SAMN27488930	SRR18693852
1610394	SAMN27480775	SRR18687371
1612161	SAMN27589174	SRR18759940
1613197	SAMN27589163	SRR18761223
1613393	SAMN27589188	SRR18761197
1613397	SAMN27589187	SRR18761234
1614936	SAMN27675060	SRR18840450
1615039	SAMN27642640	SRR18820688
1615074	SAMN27642628	SRR18820676
1619834	SAMN28014566	SRR19019327
1621031	SAMN27992948	SRR19010552
1622301	SAMN28017526	SRR19023373
1622919	SAMN28017540	SRR19023174
1623408	SAMN28093655	SRR19086852
1626455	SAMN28194715	SRR19171294
1626473	SAMN28194740	SRR19171593
1626495	SAMN28194741	SRR19171690
1626496	SAMN28194711	SRR19171288
1627854	SAMN28553396	SRR19324795
1628409	SAMN28553419	SRR19324786
1632463	SAMN28566422	SRR19333072
1632796	SAMN28590800	SRR19349856
1632826	SAMN28577632	SRR19347551
1634336	SAMN28590802	SRR19349852
1635719	SAMN28662181	SRR19403979
1636421	SAMN29905406	SRR19421155
1639472	SAMN28843157	SRR19524956
1639513	SAMN28843163	SRR19524958
1642616	SAMN28944856	SRR19601393
1643239	SAMN28968106	SRR19621265
1643245	SAMN28968094	SRR19621263
1644768	SAMN29012844	SRR19638655
1647611	SAMN29151347	SRR19691580
1650188	SAMN29251700	SRR19785325
1651198	SAMN29358473	SRR19854696
1654151	SAMN29420699	SRR19902626
1654832	SAMN29474262	SRR19927821
1656254	SAMN29542804	SRR20002743
1657497	SAMN29603397	SRR20052724
1659066	SAMN29661949	SRR20106104
1659896	SAMN29756191	SRR20210769
1662320	SAMN29768419	SRR20230835
1662387	SAMN29756180	SRR20210205	SRR30207871
1664321	SAMN29782924	SRR20273472
1664651	SAMN29782929	SRR20273480
1676684	SAMN30168650	SRR20862226
1683005	SAMN30393654	SRR21129330
1684531	SAMN30393324	SRR21129334
1688279	SAMN30480511	SRR21205786
1690860	SAMN30547917	SRR21284002
1690873	SAMN30547910	SRR21284006
1693861	SAMN30650114	SRR21404646
1696371	SAMN30717800	SRR21465918
1696397	SAMN30717803	SRR21465961
1698407	SAMN30728195	SRR21491722
1700426	SAMN30797844	SRR21525046
1700431	SAMN30797827	SRR21525009
1700708	SAMN30797980	SRR21525148
1700719	SAMN30797882	SRR21525058
1700725	SAMN30797994	SRR21525153
1702888	SAMN30875311	SRR21594524
1703564	SAMN30900005	SRR21607686
1708171	SAMN30964281	SRR21677840
1709965	SAMN31011189	SRR21918566
1711827	SAMN31096057	SRR21918582
1711829	SAMN31096060	SRR21918577
1711861	SAMN31096051	SRR21918511
1717635	SAMN31168169	SRR21910296
1721302	SAMN31208971	SRR21910332
1725070	SAMN31275066	SRR21910579
1733101	SAMN31419970	SRR22016562
1733126	SAMN31419977	SRR22016574
1735006	SAMN31509821	SRR22085180
1735024	SAMN31509868	SRR22085222
1739150	SAMN31560772	SRR22133371
1739152	SAMN31560776	SRR22133378
1748553	SAMN31707359	SRR22270491
1749726	SAMN31707340	SRR22270477
1751302	SAMN31707333	SRR22270457
1751328	SAMN31707341	SRR22270471
1757750	SAMN31801495	SRR22348943
1760407	SAMN31805399	SRR22351298
1760447	SAMN31805334	SRR22351254
1768322	SAMN31885718	SRR22422833
1769879	SAMN31896424	SRR22432223
1771056	SAMN31896481	SRR22432292
1771446	SAMN31948490	SRR22469493
1771452	SAMN31948283	SRR22469484
1771483	SAMN31948279	SRR22467300
1774243	SAMN32008695	SRR22508451
1779025	SAMN32032114	SRR22520722
1786576	SAMN32251759	SRR22752174
1787409	SAMN32298731	SRR22797059
1787410	SAMN32298706	SRR22797031
1787431	SAMN32298761	SRR22797073
1788247	SAMN32298748	SRR22797061
1788259	SAMN32298756	SRR22797064
1789468	SAMN32298722	SRR22797046
1789520	SAMN32298728	SRR22797048
1798731	SAMN32410416	SRR22893611
1802746	SAMN32519937	SRR22942735
1802765	SAMN32519948	SRR22942744
1805008	SAMN32603150	SRR22989519
1805028	SAMN32603148	SRR22989524
1806135	SAMN32629197	SRR23010356
1810700	SAMN32679486	SRR23051784
1811963	SAMN32679279	SRR23051535
1830917	SAMN40255880	SRR28220713
1831199	SAMN40255868	SRR28220671
1831213	SAMN38800759	SRR27196175
1831251	SAMN40255876	SRR28220716
1833826
1844944	SAMN38800751	SRR27195646
1847066	SAMN40242235	SRR28208717
1847073	SAMN40242240	SRR28208668
1847074	SAMN40242206	SRR28208664
1847222	SAMN40255746	SRR28220616
1849457	SAMN40231714	SRR28204648
1851448	SAMN40231731	SRR28204612
1852343	SAMN40231685	SRR28204543
1853151	SAMN40231737	SRR28204642
1853215	SAMN40231686	SRR28204551
1853251	SAMN40231748	SRR28204635
1853288	SAMN40231719	SRR28204630
1856218
1856233	SAMN40231763	SRR28204682
1859225	SAMN40231699	SRR28204608
1860588	SAMN40219147	SRR28200705
1860589	SAMN40219074	SRR28200597
1862447	SAMN40219106	SRR28200619
1862448	SAMN40219151	SRR28200668
1862449	SAMN40219111	SRR28200664
1862466	SAMN40219168	SRR28200683
1862467	SAMN40219125	SRR28200625
1863127	SAMN40219181	SRR28200714
1863151	SAMN40219142	SRR28200665
1864413
1867968	SAMN40219075	SRR28200623
1870520	SAMN40219173	SRR28200702
1870618	SAMN40219104	SRR28200657
1873836	SAMN40210026	SRR28172231
1873840	SAMN40210052	SRR28172252
1873897	SAMN40210001	SRR28172190
1876403
1878126	SAMN40219053	SRR28200588
1878142	SAMN40210301	SRR28172322
1887374	SAMN40210320	SRR28172303
1888014	SAMN40210015	SRR28172212
1890247	SAMN40219056	SRR28200602
1890342	SAMN40210033	SRR28172237
1890394
1901709	SAMN40196770	SRR28158862
1902722	SAMN38800717	SRR27195624
1903263	SAMN40196812	SRR28159188
1903300	SAMN40196784	SRR28158844
1904597	SAMN38835755	SRR27205386
1907893	SAMN40196626	SRR28158604
1907896	SAMN40196826	SRR28158866
1907901	SAMN40196640	SRR28158642
1908235	SAMN40196649	SRR28158651
1908338	SAMN40196841	SRR28159209
1910199	SAMN40196711	SRR28158751
1910385	SAMN40159934	SRR28115612
1910388	SAMN40159884	SRR28115557
01190601
01226445
01234710
01241331
01308726
01314999
01317199
01335714
01339662
01364754
